# The impact of loneliness on healthcare costs and service utilisation and the cost-effectiveness of loneliness interventions: a systematic review

**DOI:** 10.1101/2024.12.14.24318998

**Authors:** Sharon Eager, Helen Baldwin, Paul McCrone, David McDaid, Theodora Stefanidou, Prisha Shah, Stephen Jeffreys, Antonio Rojas-Garcia, Ruby Jarvis, Beverley Chipp, Brynmor Lloyd-Evans, Alexandra Pitman, Phoebe Barnett, Maria Ana Matias, Sonia Johnson

## Abstract

**Introduction:** Loneliness is an unpleasant, subjective experience that can affect people at all stages of life. Given its association with a range of physical and mental health problems, it is important to assess the costs of loneliness to the healthcare system. The current study aimed to: (i) review literature on the health and social care impacts of loneliness, and (ii) review economic evaluations of interventions to address loneliness.

**Methods:** We conducted a systematic review of studies published from 2008 to 2023 by searching five bibliographic databases, two sources of grey literature, and reference lists of relevant systematic reviews. Studies estimating health and social care cost and expenditure, and studies on health resource utilisation were included to assess the impact of loneliness on the health system. Return on investment, social return on investment, and cost-effectiveness evaluations were included to assess the economic impact of loneliness interventions. Studies that reported either mental or physical health outcomes were included. No limitations were placed on inclusion for populations, age groups, or language. We conducted quality appraisal and narrative synthesis of results.

**Results:** We included 39 eligible studies: Five estimated the healthcare cost or expenditure of loneliness, 22 reported healthcare resource use, and 18 were economic evaluations of interventions. Most studies focused on older adult populations. Findings relating to the cost/expenditure of loneliness and service use were inconsistent and varied: some studies reported excess healthcare costs/expenditure and service use associated with loneliness, while others found lower costs/expenditure and service use associated with loneliness. Economic evaluation studies covered a wide range of different intervention types. They generally indicated that loneliness interventions can be cost-effective, but were less likely to be cost-saving and not consistently effective in reducing loneliness.

**Discussion:** Inconsistent and varied findings on the impact of loneliness on the healthcare system and on economic evaluations of loneliness interventions meant it was difficult to synthesise the results. Therefore, we cannot derive confident conclusions about the impact of loneliness on costs/expenditure related to the health and social care system from this review. Future research should prioritise studies relating to social care, the direct healthcare costs of loneliness, and randomised controlled trials with long-term follow-ups to appropriately address these evidence gaps. Research on younger populations should also be considered a priority.
