## Supplementary material B for "The impact of loneliness on healthcare costs and service utilisation and the cost-effectiveness of loneliness interventions: a systematic review"

### Sheet: Sheet1
Paper title	Authors	Publication year	Exclusion reason
Loneliness has very real health costs to elders		2012	Wrong type of publication
Operation connect-using technology to combat older adult social isolation during the covid-19 pandemic	Abraham, M. S.; Ricco, J.; Louis, J.; Miller, R.; Taylor, S.; Dupiche, N.; Demosthene, K.; Sylvain, S.;	2021	Wrong type of publication
Visually Impaired OLder people’s Exercise programme for falls prevenTion (VIOLET): a feasibility study	Adams, N.; Skelton, D.; Bailey, C.; Howel, D.; Coe, D.; Lampitt, R.; Wilkinson, J.; Fouweather, T.; de Jong, L. D.; Gawler, S.; Deary, V.; Gray, J.; Waterman, H.; Parry, S. W.;	2019	Loneliness not primary focus
Loneliness among homebound older adults: Implications for home healthcare clinicians	Aebischer, Jane;	2008	Wrong type of publication
A CALL TO ACTION: A low-cost intervention could be a lifeline for the lonely	Ahmad, Samoon;	2021	Wrong type of publication
Augmented reality framework for the socialization between elderly people	Almeida, Luis; Menezes, Paulo; Dias, Jorge;	2013	Wrong type of publication
Role of the elderly volunteers in integrated care	Anatsko, Sviatlana; Kalesnikovich, Aliaks; ra; Svetlovich, Tatyana; Haplichnik, Tatyana; Matusevich, Yulia;	2018	Wrong type of publication
A Community-Based Socialization Intervention for Home-Dwelling Elders with Dementia	Anishchenko, K. Y.; Scott, K.;	2019	Wrong type of publication
Feelings of loneliness in later life: An analysis in the context of social and economic precariousness	Aouici, Sabrina; Peyrache, Malorie;	2019	No cost analysis/service use reported
Is yerinde yalnizligin tukenmislik uzerine etkisi. (The Impact of Loneliness in the Workplace on Burnout. With English summary.)	Asik, Nuran Aksit;	2016	No cost analysis/service use reported
Assessing the impact of community-based exercise on healthcare utilization among older adults in the leap study	Au, T. N.; Rosen, S. L.; Mays, A. M.;	2021	Wrong type of publication
Discordant COVID-19 PCR test results and the implications in long-term care	Ayukekbong, J.;	2021	Loneliness not primary focus
Feelings of loneliness and mental health needs and services utilization among Chinese residents during the COVID-19 epidemic	Bao, Li; Li, Wen-Tian; Zhong, Bao-Liang;	2021	No cost analysis/service use reported
Service design for elderlies' resilience to loneliness: practical interventions in tackling opportunities post-pandemic	Bazzo, Francesca Anna;	2022	No cost analysis/service use reported
Ageing, loneliness, and the geographic distribution of New Zealand's interRAI-HC cohort	Beere, Paul; Keeling, Sally; Jamieson, Hamish;	2019	No cost analysis/service use reported
The Loneliness of the Long Distance Thinker: Sraffa, Marx, and the Critique of Economic Theory	Bellofiore, Riccardo; Bellofiore, Riccardo; Carter, Scott;	2014	Wrong type of publication
The Loneliness of Patients in the Pre-Terminal and Terminal Stages of Cancer, the Social Dimension of Dying	Bencova, V.;	2019	Wrong study type
Bristol Ageing Better Community Navigators Service: Final Evaluation Report of a Social Prescribing Initiative Addressing Loneliness and Social Isolation Amongst Older People	Beynon, P.; Burdis, G.; Hoadley, J.; Jensen, A.; Beardmore, A.; Jones, M.;	2020	No cost analysis/service use reported
A Faith-Based Healthcare Intervention to Address Social Isolation and Loneliness in Older Adults	Blevins, Don'L;	2021	No cost analysis/service use reported
Understanding the medical determinants and health service needs of older people who experience loneliness in Sydney, Australia	Blunden, Lou-Anne; Lloyd, Jane; Barr, Margo; Welberry, Heidi; Comino, Elizabeth; Roxas-Harris, Ben; Jackson, Tony; Donnelly, Debra; Harris, Elizabeth; Harris, Mark;	2019	Wrong type of publication
Minimally Disruptive Medicine: Progress 10 Years Later	Boehmer, K. R.; Gallacher, K. I.; Lippiett, K. A.; Mair, F. S.; May, C. R.; Montori, V. M.;	2022	Wrong type of publication
A user-developed, user run recovery programme for people with severe mental illness: A randomised control trial	Boevink, Wilma; Kroon, Hans; van Vugt, Maaike; Delespaul, Philippe; van Os, Jim;	2016	No cost analysis/service use reported
Mental Health, Loneliness and Life Satisfaction in the Dynamic Context of Pandemic Policies and Healthcare Burden: A Two-Year Cohort Study in the Netherlands	Boom, W. V. D.; Marra, E.; Vliet, N. V. D.; Elberse, J.; Dijken, S. K. V.; Dijk, M. V.; Euser, S.; Derks, M.; Leurs, M.; Albers, C.;	2022	No cost analysis/service use reported
How Do Hospices Facilitate Social Support?	Bradley, N.; Lloyd-Williams, M.; Dowrick, C.;	2018	Wrong type of publication
I don't want to be alone	Bradley, Peter;	2015	Wrong type of publication
Meetingdem reporting on the implementation, effectiveness and cost-effectiveness of the Dutch meeting centres supports programme for people living with dementia and family carers in three European countries	Brooker, D.; Chattat, R.; Evans, S.; Evans, S. C.; Farina, E.; Henderson, C.; Meil; , F.; Rymaszewska, J.; Dorota, S.; Urbanska, K.; Atkinson, T.; Bray, J.; D'Arma, A.; Gamberini, G.; Hendriks, I.; Rehill, A.; Saibene, F. L.; Scorolli, C.; Orrell, M.; Knapp, M. R. J.; Droes, R. M.;	2017	Wrong type of publication
Social isolation and loneliness as risk factors for hospital admissions for respiratory disease among older adults	Bu, F.; Philip, K.; Fancourt, D.;	2020	No cost analysis/service use reported
Longitudinal associations between loneliness, social isolation and cardiovascular events	Bu, F.; Zaninotto, P.; Fancourt, D.;	2020	No cost analysis/service use reported
Alone and Lonely. The economic cost of solitude for regions in Europe	Burlina, Chiara; Rodriguez-Pose, Andres;	2021	No cost analysis/service use reported
Social relationships and dental care service utilization among older adults	Burr, Jeffrey A.; Lee, Hyo Jung;	2013	Loneliness not primary focus
Unearthing Social Determinants of Health From a Patient-Focused Web Platform	Cao-Silveira, V.; Bachman, S.; Ray, S.; Michelson, M.;	2022	No cost analysis/service use reported
The Coronavirus Disease 2019 (COVID-19) Pandemic: A Patient-Centered Model of Systemic Shock and Cancer Care Adherence	Carlos, Ruth C.; Lowry, Kathryn P.; Sadigh, Gelareh;	2020	Wrong study type
Health system, public health, and economic implications of managing COVID-19 from a cardiovascular perspective	Carter, P.; Anderson, M.; Mossialos, E.; Abel-Smith, B.;	2020	Wrong type of publication
Retrospective cross-sectional study examining the association between loneliness and unmet healthcare needs among middle-aged and older adults using the Canadian Longitudinal Study of Aging (CLSA)	Chamberlain, Stephanie; Savage, Rachel D.; Bronskill, Susan E.; Griffith, Lauren E.; Rochon, Paula; Batara, Jesse; Gruneir, Andrea;	2023	No cost analysis/service use reported
Carers of people with dementia: no benefit of adding befriending initiative to usual care	Chappell, N. L.;	2008	Wrong type of publication
The association of loneliness and social isolation with healthcare utilization in Denmark: Julie Christiansen	Christensen, J.; Pedersen, S. S.; Andersen, C. M.; Qualter, P.; Lund, R.; Lasgaard, M.;	2022	Duplicate
Social Prescribing is the Need Indeed in Millennium	Chary, K. V.; Sadasivan, U.;	2022	Wrong type of publication
Improving social connectedness for homebound older adults: Randomized controlled trial of tele-delivered behavioral activation versus tele-delivered friendly visits	Choi, Namkee G.; Pepin, Renee; Marti, C.; Stevens, Courtney J.; Bruce, Martha L.;	2020	No cost analysis/service use reported
Lamp in action: The feasibility of social prescribing in the medicine for the elderly outpatients	Claffey, P.; Sloan, S.; Soraghan, C.; Boyle, G.; Robinson, D. J.;	2017	Wrong type of publication
Ars Longa: A New Column Featuring the Humanities and Aging	Clarfield, A. M.; Ousl; er, J. G.;	2021	Wrong type of publication
Associations of loneliness with social engagement, physical health, mental health, and health service utilisation in a study population of people aged fifty years and older in the Republic of Ireland	Cleary, E.;	2011	Wrong type of publication
Relationship between perceived needs and assessed needs for services in community-dwelling older persons	Cohen-Mansfield, Jiska; Frank, Julia;	2008	Loneliness not primary focus
Peer companionship for mental health of older adults in primary care: A pragmatic, nonblinded, parallel-group, randomized controlled trial	Conwell, Yeates; Van Orden, Kimberly A.; Stone, Deborah M.; McIntosh, Wendy LiKamWa; Messing, Susan; Rowe, Jody; Podgorski, Carol; Kaukeinen, Kimberly A.; Tu, Xin;	2021	No cost analysis/service use reported
Pointing in the right direction	Cowlin, Gareth;	2018	Wrong type of publication
Purposeful visits for hospitalized elderly patients: Program impact on orientation, agitation, and mood	Cumbler, E.; Mramor, W.; Hagman, J.; Ford, D.;	2011	Wrong type of publication
Factors associated with disability and quality of life among the oldest-old living in community in poland - a cross-sectional study	Cwirlej-Sozanska, A. B.; Wisniowska-Szurlej, A.; Wilmowska-Pietruszynska, A.; Sozanski, B.;	2020	No cost analysis/service use reported
Correlates of social and emotional loneliness in older people: evidence from an English community study	Dahlberg, L.; McKee, K. J.;	2014	No cost analysis/service use reported
HOPELESSNESS AND LONELINESS AMONG HEALTHCARE PROFESSIONALS: HOPELESSNESS AND LONELINESS	Doğan, Sibel; Atayoglu, Ali Timucin;	2021	No cost analysis/service use reported
The relationship between loneliness, social isolation and health service usage in an older population: an example of administrative data linkage using Healthy Ageing In Scotland (HAGIS) and NHS records	Douglas, Elaine; Bell, David;	2019	Wrong type of publication
SOCIAL ISOLATION AND LONELINESS: A LATENT CLASS APPROACH TO COSTING HEALTH SERVICE ENGAGEMENT IN AGING POPULATIONS	Douglas, Elaine; Bell, David;	2019	Wrong type of publication
Loneliness and Patterns of Health Service Usage: Evidence From Healthy Ageing in Scotland	Douglas, Elaine; Bell, David;	2020	Duplicate
A Service Evaluation of the Inslington Bereavement Service	Duthie, H.; Colclough, L.; Wiltshire, K.;	2017	Wrong type of publication
The public telecare service in the Basque Country	Elorriaga, Koldo Pinera; Jurado, Alfredo Alday; Ballojera, Emilio Sola; de la Rica Giménez, Jose Antonio; Bergaretxe, Lide Amilibia;	2018	Loneliness not primary focus
Social loneliness in elder people hospitalized in the Geriatrics service. Clinical Surgical Hospital “Comandante Faustino Pérez”	Falcón, Nurmy Hernández; Martínez, Mileidis Pierrez; González, Bárbara Madeleidy Martínez; Milera, Adnery Morejón; Márquez, Francys Arencibia; Escobar, María del Carmen Álvarez;	2020	No cost analysis/service use reported
Dialling up social care for older people	Fitzsimons, P.;	2010	Wrong study type
Assessing the factors that lead to high acute care utilization for veterans in the homeless patient aligned care team	Ghattu, M.; Rosenthal, D.;	2018	Wrong type of publication
Patterns of bereavement service use among widowed adults with severe grief symptoms in the changing lives of older couples (CLOC) study	Ghesquiere, A.; Shear, M. K.;	2011	Wrong type of publication
The effect of "friends" program training on the loneliness of 8-18 years old children with thalassemia major in golestan province of Iran	Ghorbanpour, M.; Arefi, F.; Haghparast, A.; Asadinejad, H.; Akhondzadeh, G. B.;	2021	No cost analysis/service use reported
Addressing loneliness in a retirement village community: A pilot test of a print-delivered intervention	Gracia, Natalie; Moyle, Wendy; Oxlade, Deborah; Radford, Katrina;	2010	Wrong study type
Combating Social Isolation and Loneliness Among Veterans after Separation from Military Service	Graham, Emily;	2022	Wrong type of publication
EXPLORING THE RELATIONSHIP BETWEEN LONELINESS, FRAILTY, AND HEALTHCARE UTILISATION IN IRELAND’S OLDER ADULTS DURING THE COVID-19 PANDEMIC	Gyenes, M.; Jones, C.; Madigan, R.; Grunner, M.; Sheehan, O. C.;	2021	Wrong type of publication
Community health workers and transitions of care	Hall, W. J.;	2021	Wrong type of publication
College freshmen with chronic illness: A comparison with healthy first-year students	Herts, Kate L.; Wallis, Elizabeth; Maslow, Gary;	2014	No cost analysis/service use reported
Isolation in the Time of Covid: What is the True Cost, and How Will we Know?	Holt-Lunstad, J.; Perissinotto, C. M.;	2022	Wrong type of publication
Friendship and Loneliness: A Prototype Roadmap for Health System Action	Hong, J. H.; Yeh, C. S.; S; y, L. G.; Fellows, A.; Martin, D. C.; Shaeffer, J. A.; Tkatch, R.; Parker, K.; Kim, E. S.;	2022	Wrong type of publication
COMBATTING LONELINESS: SERVICE USE AMONG RURAL FAMILY CAREGIVERS OF PERSONS WITH DEMENTIA	Hoyt, Emily K.; Roberto, Karen A.; Savla, Jyoti;	2019	Wrong type of publication
Pandemic Boosts an Old Idea - Bringing Acute Care to the Patient	Jaklevic, M. C.;	2021	Wrong type of publication
COVID-19 Experiences and Mental Health Among Graduate and Undergraduate Nursing Students in Los Angeles	Jardon, C.; Choi, K. R.;	2022	Loneliness not primary focus
Socio-economic inequalities in social network, loneliness and mental health during the COVID-19 pandemic	Jaspal, Rusi; Breakwell, Glynis M.;	2022	No cost analysis/service use reported
The influence of the u-health care service on emotional condition and quality of life of the lonely elders utilizing it [master's thesis]	Jeong, I. A.;	2010	Wrong type of publication
Factors associated with healthcare utilization among community-dwelling elderly in Shanghai, China	Jiang, M.; Yang, G.; Fang, L.; Wan, J.; Yang, Y.; Wang, Y.;	2018	Loneliness not primary focus
A community choir intervention to promote well-being among diverse older adults: Results from the Community of Voices Trial	Johnson, Julene K.; Stewart, Anita L.; Acree, Michael; Napoles, Anna M.; Flatt, Jason D.; Max, Wendy B.; Gregorich, Steven E.;	2020	Loneliness not primary focus
El aprendizaje-servicio, una herramienta para sensibilizar frente al problema de la soledad= Service-learning, a tool to raise awareness of the problem of loneliness	Juan Fernández, Jorge de;	2020	No cost analysis/service use reported
The social cure of social prescribing: A mixed-methods study on the benefits of social connectedness on quality and effectiveness of care provision	Kellezi, B.; Wakefield, J. R. H.; Stevenson, C.; McNamara, N.; Mair, E.; Bowe, M.; Wilson, I.; Halder, M. M.;	2019	No cost analysis/service use reported
Prescribing parkrun: a simple, cost-effective solution for sustainability, improving wellbeing, reducing loneliness, and disease prevention	Khanji, M. Y.; Ahmad, S.; Zaman, I.; Ricci, F.;	2022	Wrong type of publication
Long-Run Mental Health Impact of the Korean War	Kim, Young-Il Albert;	2017	No cost analysis/service use reported
Improving Mental Healthcare for Older Adults: Community Based Screening for Social and Emotional Loneliness and Major Depressive Disorder	Kowalczyk, Eunice;	2019	No cost analysis/service use reported
Economic gradients in loneliness, social isolation and social support: Evidence from the UK Biobank	Kung, Claryn S. J.; Pudney, Stephen E.; Shields, Michael A.;	2022	No cost analysis/service use reported
Cost-coping strategies and perceived social isolation in locally advanced head and neck cancer	Kung, S.; O'Connor, J.; Yap, B. J.; De Souza, J. A.;	2016	Loneliness not primary focus
Preface	Kurpas, D.;	2019	Wrong type of publication
Barriers to Healthcare Access and Loneliness in a General Population Sample	Lam, Mei Wai; Wolf, Alexia; Holloway, Susan; Gallucci, Gerard;	2019	Wrong type of publication
Loneliness at the emergency department	Lederman, Z.;	2020	Wrong type of publication
Changes in mental health symptoms, bullying involvement, loneliness and service use among finnishspeaking children aged 8-9 years over a 24-year period. A population-based study.[Turun yliopisto, Väitöskirja]	Lempinen, L.;	2021	No cost analysis/service use reported
The critical importance of going beyond administrative data for health systems planning and integration	Lewanczuk, Richard;	2018	Wrong type of publication
Relationship between mental health service demand, loneliness, anxiety and depression of rural left-behind women	Li, Lina; Li, Jiuju; Zhang, Shanshan; Liu, Haoxin; Zhang, Shuhao; Sun, Yekun; Su, Shu; Yu, Xiaoyu;	2018	No cost analysis/service use reported
Long-term impact of economic downturn and loneliness on psychological distress: Triple crises of COVID-19 pandemic	Liu, Shuyan; Haucke, Matthias N.; Heinzel, Stephan; Heinz, Andreas;	2021	No cost analysis/service use reported
AN EXPLORATORY INVESTIGATION OF PRE-SERVICE TEACHERS’PROBLEMATIC INTERNET USE, LOCUS OF CONTROL, AND LONELINESS IN THE UNITED STATES	Liu, Yuliang; Masten, William	2016	No cost analysis/service use reported
The Community Navigator Study: Results from a feasibility randomised controlled trial of a programme to reduce loneliness for people with complex anxiety or depression	Lloyd-Evans, Brynmor; Frerichs, Johanna; Stefanidou, Theodora; Bone, Jessica; Pinfold, Vanessa; Lewis, Glyn; Billings, Jo; Barber, Nick; Chhapia, Anjie; Chipp, Beverley; Henderson, Rob; Shah, Prisha; Shorten, Anna; Giorgalli, Maria; Terhune, James; Jones, Rebecca; Johnson, Sonia;	2020	No cost analysis/service use reported
Direct costs of very old persons with subsyndromal depression: A 5-year prospective study	Ludvigsson, Mikael; Bernfort, Lars; Marcusson, Jan; Wressle, Ewa; Milberg, Anna;	2018	Loneliness not primary focus
Trajectories of loneliness and objective social isolation and associations between persistent loneliness and self-reported personal recovery in a cohort of secondary mental health service users in the UK	Ma, Ruimin; Wang, Jingyi; Lloyd-Evans, Brynmor; Marston, Louise; Johnson, Sonia;	2021	No cost analysis/service use reported
Making connections – reducing loneliness and encouraging well-being	Marshall Obe, Shelagh; Crampton, Janet;	2015	Wrong study type
A social support intervention to ease the college transition: Exploring main effects and moderators	Mattanah, Jonathan F.; Ayers, Jean F.; Br; , Bethany L.; Brooks, Leonie J.; Quimby, Julie L.; McNary, Scot W.;	2010	No cost analysis/service use reported
Quantifying the Health Impact and Return on Investment of a Home Meal Delivery Service Using Simulation Modeling	Matthew, C. Z. V.; Chelini, C. M.; Dwivedi, G.; D'Aless; ro, P. M.; Krause, K.; Culak, C.; Burns, S. P.;	2019	Wrong type of publication
Reconnections: Impact Evaluation	McDaid, D; Park , A; Fernandez, J;	2021	Duplicate
Commissioning Cost-Effective Services for Promotion of Mental Health and Wellbeing and Prevention of Mental Ill-Health	McDaid, D.; Park, A.; Knapp, M.	2017	Duplicate
MAKING AN ECONOMIC CASE FOR TACKLING LONELINESS IN LATER LIFE	McDaid, D.; Park, A.;	2017	Wrong type of publication
Regional differences in healthcare costs further explained: The contribution of health, lifestyle, loneliness and mastery	Meisters, R.; Westra, D.; Putrik, P.; Bosma, H.; Ruwaard, D.; Jansen, M.;	2022	Loneliness not primary focus
Costs of loneliness: the association between loneliness and healthcare expenditure	Meisters, R.; Westra, D.; Putrik, P.; Bosma, H.; Ruwaard, D.; Jansen, M.;	2020	Wrong type of publication
Prisoner health and valuation of life, loneliness, and depressed mood	Merten, Michael J.; Bishop, Alex J.; Williams, Am; a L.;	2012	No cost analysis/service use reported
Use of pharmacy services in community-dwellingmiddle-aged and older adults in Ireland	Moriarty, F.; Flood, M.;	2021	Wrong type of publication
Putting Life in Years' (PLINY) telephone friendship groups research study: Pilot randomised controlled trial	Mountain, G. A.; Hind, D.; Gossage-Worrall, R.; Walters, S. J.; Duncan, R.; Newbould, L.; Rex, S.; Jones, C.; Bowling, A.; Cattan, M.; Cairns, A.; Cooper, C.; Edwards, R. T.; Goyder, E. C.;	2014	No cost analysis/service use reported
Health-related factors associated with hospitalization for old people: comparisons of elderly aged 85 in a population cohort study	Nagga, K.; Dong, H. J.; Marcusson, J.; Skoglund, S. O.; Wressle, E.;	2012	Loneliness not primary focus
Evidence of Quantitative Measures of Preferences Over Health States in Schizophrenia	Neil, A. L.; Carr, V. J.; Nevarez-Flores, A. G.; Herrman, H.; Morgan, V. A.;	2021	Wrong type of publication
Health-related quality of life in people with psychotic disorders: The role of loneliness and its contributors	Nevarez-Flores, A. G.; Breslin, M.; Carr, V. J.; Morgan, V. A.; Waterreus, A.; Harvey, C.; S; erson, K.; Neil, A. L.;	2022	No cost analysis/service use reported
Partnering with Community Organizations to Address Older Adult Loneliness	Nobel, Jeremy; Poueymirou, Amy;	2020	Wrong type of publication
Subsyndromal Depression among People Aged 85+ Linked to Higher Monthly Healthcare Spending	Novak, P.; Chen, J.;	2018	Wrong study type
Virtually supportive: a feasibility pilot study of an online support group for dementia caregivers in a 3D virtual environment	O'Connor, M. F.; Arizmendi, B. J.; Kaszniak, A. W.;	2014	No cost analysis/service use reported
The True Cost of COVID-19	O'Keefe, Y. A.;	2021	Wrong type of publication
Cost-utility of a visiting service for older widowed individuals: randomised trial	Onrust, S.; Smit, F.; Willemse, G.; Bout, J.; Cuijpers, P.; Onrust, Simone; Smit, Filip; Willemse, Godelief; van den Bout, Jan; Cuijpers, Pim;	2008	Loneliness not primary focus
'Pandemic fear'' and COVID-19: Mental health burden and strategies	Ornell, F.; Schuch, J. B.; Sordi, A. O.; Kessler, F. H. P.;	2020	Wrong type of publication
Cost-effectiveness of a befriending intervention to improve the wellbeing and reduce loneliness of older women	Owen, L.; Nolan, K.; Tierney, R.; Pritchard, C.; Leng, G.;	2016	Wrong type of publication
The $290 billion pharmacy problem	Panos, A.;	2011	Wrong type of publication
Associations between recorded loneliness and adverse mental health outcomes among patients receiving mental healthcare in South London: A retrospective cohort study	Parmar, Mayur; Ma, Ruimin; Attygalle, Sumudu; Herath, Deepika; Mueller, Christoph; Stubbs, Brendon; Stewart, Robert; Perera, Gayan;	2023	Wrong type of publication
The urgency of now: Opportunities for advocacy among geriatrics health professionals and trainees	Petriceks, A. H.; Kumar, A.; Schwartz, A. W.;	2021	Wrong type of publication
Effects of psychosocial group rehabilitation on health, use of health care services, and mortality of older persons suffering from loneliness: A randomized, controlled trial	Pitkala, Kaisu H.; Routasalo, Pirkko; Kautiainen, Hannu; Tilvis, Reijo S.;	2009	Loneliness not primary focus
Evaluation of a Social Prescribing Pilot in Shropshire - implementation and impact findings	Polley, M.; Fixsen, A.; Seers, H.;	2021	No cost analysis/service use reported
Myocardial infarction: Economic, health, and social impacts on informal caregivers	Rabier, H.; Serrier, H.; Schott, A. M.; Mewton, N.; Margier, J.; Barral, M.; Dalaudiere, J.; Fares, A.; Grguric, G.; Guerre, P.; Julien, C.; Viprey, M.; Ovize, M.; Nighoghossian, N.; Duclos, A.; Colin, C.;	2020	Loneliness not primary focus
Loneliness at Older Ages in the United States: Lonely Life Expectancy and the Role of Loneliness in Health Disparities	Raymo, James M.; Wang, Jia;	2022	No cost analysis/service use reported
Psychosocial Status and Economic Dependence for Healthcare and Nonhealthcare among Elderly Population in Rural Coastal Karnataka	Rent, P. D.; Kumar, S.; Dmello, M. K.; Purushotham, J.;	2017	No cost analysis/service use reported
Pet ownership among homeless youth: Associations with mental health, service utilization and housing status	Rhoades, Harmony; Winetrobe, Hailey; Rice, Eric;	2015	Loneliness not primary focus
Money does not bring well-being, but it does help! The relationship between financial resources and life satisfaction of the chronically ill mediated by social deprivation and loneliness	Rijken, M.; Groenewegen, P. P.;	2008	No cost analysis/service use reported
About Cats and Dogs . . . Reconsidering the Relationship between Pet Ownership and Health Related Outcomes in Community-Dwelling Elderly	Rijken, Mieke; van Beek, S; ra;	2011	Loneliness not primary focus
Factors Related to Self-Confidence to Live Alone in Community-Dwelling Older Adults: A Cross-Sectional Study	Ryu, S. I.; Cho, B.; Chang, S. J.; Ko, H.; Yi, Y. M.; Noh, E. Y.; Cho, H. R.; Park, Y. H.;	2021	Loneliness not primary focus
The determination of loneliness levels of woman with gynecological cancer	Sahin, G.; Cevik, S. A.;	2016	Wrong type of publication
Understanding the value and impacts of informal care for people living with poor mental health	Saunders, J.;	2022	Wrong type of publication
Impact of COVID-19 on loneliness, mental health, and health service utilisation: A prospective cohort study of older adults with multimorbidity in primary care	Shan Wong, S. Y.; Zhang, D.; Shan Sit, R. W.; Kei Yip, B. H.; Chung, R. Y. N.; Man Wong, C. K.; Chun Chan, D. C.; Sun, W.; Kwok, K. O.; Mercer, S. W.;	2020	No cost analysis/service use reported
Loneliness and related factors among people with schizophrenia in Japan: A cross-sectional study	Shioda, A.; Tadaka, E.; Okochi, A.;	2016	No cost analysis/service use reported
Social participation among older adults receiving community care services	Siette, Joyce; Berry, Helen; Jorgensen, Mikaela; Brett, Lindsey; Georgiou, Andrew; McClean, Tom; Westbrook, Johanna;	2021	No cost analysis/service use reported
An exploration of factors related to service utilization in emerging adults: Loneliness and psychosocial supports	Smith, K. M.; Reed-Fitzke, K.;	2023	Duplicate
Use of Health Services Among People Living Alone in Finland	Solin, Pia C. M.; Pasanen, Tytti P.; Mankinen, Katariina A. J.; Martelin, Tuija P.; Tamminen, Nina M.;	2021	Loneliness not primary focus
Prevalence and determinants of dental visits among older adults: findings of a nationally representative longitudinal study	Spinler, K.; Aarabi, G.; Valdez, R.; Kofahl, C.; Heydecke, G.; Konig, H. H.; Hajek, A.;	2019	No cost analysis/service use reported
Use of digital technologies to combat loneliness and social isolation: a cross-sectional study in Swiss outpatient care during COVID-19 pandemic	Stangle, S.; Benedetti, F. D.; Hediger, H.; Bonmarin, M.; Loeser, M.; Fringer, A.;	2022	No cost analysis/service use reported
Pilot evaluation to assess the effectiveness of youth peer community support via the Kooth online mental wellbeing website	Stevens, M.; Cartagena Farias, J.; Mindel, C.; D'Amico, F.; Evans-Lacko, S.;	2022	Loneliness not primary focus
Loneliness interacts with cognition in relation to healthcare and financial decision making among community-dwelling older adults	Stewart, Christopher C.; Yu, Lei; Glover, Crystal M.; Mottola, Gary; Bennett, David A.; Wilson, Robert S.; Boyle, Patricia A.;	2020	No cost analysis/service use reported
Stress and Coping in Older Australians During COVID-19: Health, Service Utilization, Grandparenting, and Technology Use	Strutt, P. A.; Johnco, C. J.; Chen, J.; Muir, C.; Maurice, O.; Dawes, P.; Siette, J.; Botelho Dias, C.; Hillebr; t, H.; Wuthrich, V. M.;	2022	Loneliness not primary focus
Ageing, Health, Loneliness and Wellbeing	Tani, Massimiliano; Cheng, Zhiming; Piracha, Matloob; Wang, Ben Zhe;	2022	No cost analysis/service use reported
More Than A Meal? A Randomized Control Tria l Comparing the Effects of Home-Delivered Meals Programs on Participants' Feelings of Loneliness	Thomas, Kali S.; Akobundu, Ucheoma; Dosa, David;	2016	No cost analysis/service use reported
Untangling the role of social relationships in the association between caregiver burden and caregiver health: an observational study exploring three coping models of the stress process paradigm	Tough, H.; Brinkhof, M. W. G.; Fekete, C.;	2022	No cost analysis/service use reported
Characteristics and one-year outcome of untreated anxiety and depression	Van Beljouw, I. M. J.; Verhaak, P. F. M.;	2010	No cost analysis/service use reported
Sheltered housing compared to independent housing in the community	Van Bilsen, P. M. A.; Hamers, J. P. H.; Groot, W.; Spreeuwenberg, C.;	2008	No cost analysis/service use reported
Evaluating an integrated health and social care programme for vulnerable people: The case of 'Better Together in Amsterdam North'	van der Zwaan, Lennart; Karimi, Milad; van Dam, Liza; Mölken, Maureen Rutten-van; van Genabeek, Joost;	2018	Wrong type of publication
Personal and social changes in the time of COVID-19	Ventriglio, A.; Castaldelli-Maia, J. M.; Torales, J.; Chumakov, E. M.; Bhugra, D.;	2021	Wrong type of publication
Promoting independence, health and well-being for older people: a feasibility study of computer-aided health and social risk appraisal system in primary care	Walters, K.; Kharicha, K.; Goodman, C.; H; ley, M.; Manthorpe, J.; Cattan, M.; Morris, S.; Clarke, C. S.; Round, J.; Iliffe, S.;	2017	Wrong study type
Promoting health and well-being for older people in general practice: The feasibility of a new system for primary care	Walters, K.; Kharicha, K.; Goodman, C.; H; ley, M.; Manthorpe, J.; Cattan, M.; Morris, S.; Iliffe, S.;	2014	Duplicate
Structural and community changes during COVID-19 and their effects on overdose precursors among rural people who use drugs: A mixed-methods analysis	Walters, Suzan M.; Bolinski, Rebecca S.; Almirol, Ellen; Grundy, Stacy; Fletcher, Scott; Schneider, John; Friedman, Samuel R.; Ouellet, Lawrence J.; Ompad, Danielle C.; Jenkins, Wiley; Pho, Mai T.;	2022	Loneliness not primary focus
Postponed dental appointments due to costs are associated with increased loneliness-evidence from the survey of health, ageing and retirement in Europe	Walther, C.; Aarabi, G.; Valdez, R.; Spinler, K.; Heydecke, G.; Buczak-Stec, E.; Konig, H. H.; Hajek, A.;	2021	No cost analysis/service use reported
Care commodification, care recipient-paid caregiver relationship quality, and subjective wellbeing of disabled elders in Guangzhou, China	Wan, Xuan;	2020	No cost analysis/service use reported
Epidemiology of loneliness in a cohort of UK mental health community crisis service users	Wang, Jingyi; Lloyd-Evans, Brynmor; Marston, Louise; Ma, Ruimin; Mann, Farhana; Solmi, Francesca; Johnson, Sonia;	2020	No cost analysis/service use reported
Loneliness as a predictor of outcomes in mental disorders among people who have experienced a mental health crisis: A 4-month prospective study	Wang, Jingyi; Lloyd-Evans, Brynmor; Marston, Louise; Mann, Farhana; Ma, Ruimin; Johnson, Sonia;	2020	No cost analysis/service use reported
Loneliness as Social Suffering: Social Participation, Quality of Life, and Chronic Stroke	Warren, Narelle; Ayton, Darshini; Anderson, Ronald E.;	2015	Wrong type of publication
The implementation of connecting people in community mental health teams in England: A quasi-experimental study	Webber, M.; Ngamaba, K.; Moran, N.; Pinfold, V.; Boehnke, J.; Knapp, M.; Henderson, C.; Rehill, A.; Morris, D.;	2021	Loneliness not primary focus
Limited Health Literacy and Hearing Loss Among Older Adults	Wells, T. S.; Rush, S. R.; Nickels, L. D.; Wu, L.; Bhattarai, G. R.; Yeh, C. S.;	2020	Loneliness not primary focus
RVU Medicine, technology, and physician loneliness	Wenzel, R. P.;	2019	Wrong type of publication
Prevention of psychic disorders in old age-What good is it?	Wettstein, Albert;	2014	Wrong type of publication
The Cognitive Costs of Social Isolation	Whalley, L.;	2022	Wrong type of publication
The Cardiovascular Health Burdens of Solitary Confinement	Williams, Brie A.; Li, Am; a; Ahalt, Cyrus; Coxson, Pamela; Kahn, James G.; Bibbins-Domingo, Kirsten;	2019	Loneliness not primary focus
Understanding differences between loneliness and social isolation	Williams, Bronwen;	2022	Wrong type of publication
Telecare: addressing the problems and challenges	Woolham, John;	2018	Wrong type of publication
Attributes and influencing factors of service demand for the elderly in medical-nursing combined institutions	Xiaochu, L. I. U.; Kunyan, W. E. I.; Li, G. U.; Mei, J. U.;	2020	Loneliness not primary focus
Financial burden and coping in head and neck cancer patients	Yap, Bonnie Joyce;	2021	Wrong study type
Virtual Intervention for Caregivers of Persons with Lewy Body Dementia (LBD)	Zaslavsky, O.; Kaneshiro, J.; Chu, F.; Teng, A.; Chen, A. T.;	2022	No cost analysis/service use reported
Cohort profile: The prospective study on Chinese elderly with multimorbidity in primary care in Hong Kong	Zhang, D.; Sit, R. W. S.; Wong, C.; Zou, D.; Mercer, S. W.; Johnston, M. C.; Wong, S. Y. S.;	2020	Loneliness not primary focus
Long-term care service status and needs for the future: A study of older adults in China	Zhang, L. W.; Zeng, Y. B.; Fang, Y.;	2018	Wrong type of publication
Loneliness has very real health costs to elders		2012	Wrong type of publication
